# Regulation of protein abundance in normal human tissues

**DOI:** 10.1101/2025.01.10.25320181

**Authors:** Huaying Fang, Lihua Jiang, Felipe da Veiga Leprevost, Ruiqi Jian, Joanne Chan, Dafni Glinos, Tuuli Lappalainen, Alexey I. Nesvizhskii, Alexander P. Reiner, GTEx Consortium, Michael P. Snyder, Hua Tang

## Abstract

We report a systematic quantification of 10,841 unique proteins from over 700 GTEx samples, representing five human tissues. Sex, age and genetic factors are associated with variation in protein abundance. In total, 1981 cis-protein quantitative trait loci (cis-pQTL) are identified, of which a majority of protein targets have not been assayed in the recent plasma-based proteogenomic studies. Integrating transcriptomic information from matching tissues delineates concordant as well as discordant expression patterns at RNA and protein levels. Juxtaposition of data from different tissues indicates both shared and tissue-specific genetic architecture that underlie protein abundance. Complementing genomic annotation, RNA-based eQTL studies, as well as the recent establishment of plasma-based proteogenomic characterization, tissue-pQTLs shed light on biology underlying genotype-phenotype association of complex traits and diseases.
