## Supplementary material for "Regulation of protein abundance in normal human tissues": Table S6

### Sheet: Sheet 1
Table S6. Exonic variants associated with the protein abundance of genes other than those they encode
Gene_Symbol: pGene for the pSNP
Exonic_Gene_Symbol: gene whose exonic SNPs include the pSNP
Tissue	rsID	Gene_Symbol	Exonic_Gene_Symbol
Colon	rs2236515	ITLN2	ITLN1
Colon	rs1657502	SEMA4C	ASTL
Colon	rs11688663	SCRN3	GPR155
Colon	rs7559150	PPIL3	NIF3L1
Colon	rs3834790	CCDC58	KPNA1
Colon	rs13173662	ALDH7A1	PHAX
Colon	rs1397481879	OPLAH	HGH1
Colon	rs3124747	SURF1	STKLD1
Colon	rs7116921	DPP3	ZDHHC24
Colon	rs8066665	SAT2	AC113189.5
Colon	rs2790	ENOSF1	TYMS
Colon	rs35018314	BAX	ATF5|NUP62
Colon|Heart	rs41275826	RDH13	GP6
Colon	rs12483880	LGALS1	SH3BP1
Heart	rs2076345	HMGCL	ELOA
Heart	rs17381650	P3H1	TMEM269
Heart	rs79889663	NIT1	ITLN2
Heart	rs77628528	RPL32	FBLN2
Heart	rs2054365	RTN4IP1	QRSL1
Heart	rs11780911	HSF1	PLEC
Heart	rs4149341	NIPSNAP3B	ABCA1
Heart	rs11191421	AS3MT	BORCS7
Heart	rs3181385	DHRS1	ADCY4
Heart	rs231976	SULT1A1	NUPR1
Heart	rs33986943	COA3	AOC3
Heart	rs7208693	SRSF1	MPO
Heart	rs3803956	ITPA	SLC4A11
Heart	rs7289250	UQCR10	ASCC2
Heart	rs7291867	LGALS1	PDXP|SH3BP1
Heart	rs131804	CHKB	TYMP|SCO2
Liver	rs12740374	SORT1	CELSR2
Liver	rs140509417	TARS2	RPRD2
Liver	rs12136960	PRCC	ETV3L
Liver	rs300179	SMC6	GEN1
Liver	rs17843966	PPID	ETFDH
Liver	rs1133505	TMA16	MARCH1
Liver	rs2242653	C6orf47	LY6G6F|XXbac-BPG32J3.19
Liver	rs17064	STEAP4	ABCB1
Liver	rs9692117	TES	CAV2
Liver	rs56261297	PARP10	GRINA
Liver	rs1769259	FBP2	FBP1
Liver	rs10117795	DPP7	MAN1B1
Liver	rs4758007	CYB5R2	PPFIBP2
Liver	rs1531514	NUDT8	TBX10
Liver	rs2295319	THTPA	CHMP4A
Liver	rs3198697	NTAN1	PDXDC1
Liver	rs1865493	KARS	TERF2IP
Liver	rs4796033	LIG3	RAD51D|RAD51L3-RFFL
Liver	rs185123414	FAM98C	RASGRP4
Lung	rs141447363	ACTR1B	ANKRD36
Lung	rs11271036	TMA16	MARCH1
Lung	rs10949482	TPMT	NHLRC1
Lung	rs13226149	PON2	PON3
Lung	rs10090650	NAPRT	TIGD5
Lung	rs8047251	TRAP1	DNASE1
Lung	rs140098	SEC14L4	CABP7
Thyroid	rs9729395	PRDX1	MMACHC
Thyroid	rs12125310	PSMB4	POGZ
Thyroid	rs10235056	PSMG3	GPER1
Thyroid	rs72298225	PSMD5	PSMD5-AS1
Thyroid	rs11451248	FAM129B	STXBP1
Thyroid	rs3179961	DPP3	PELI3
Thyroid	rs11446	UBR7	ITPK1
Thyroid	rs78494549	IVD	C15orf52
Thyroid	rs3744661	NME1-NME2	MBTD1
Thyroid	rs61752560	KLK1	KLK15
Thyroid	rs9927	ABHD12	PYGB
