## Supplementary material for "Regulation of protein abundance in normal human tissues": Table S1

### Sheet: Table S1
Table S1. Donor characteristics
RNA-Seq: whether RNA-Seq data for this sample is available (y) or not (n).
WGS: whether whole genome sequencing data for this subject is available (y) or not (n).
SAMPID	SMTSD	Tissue	Age-Range	Sex	RNA-Seq	WGS
SAMP001	Colon - Sigmoid	Colon	51-60	Male	y	y
SAMP002	Colon - Sigmoid	Colon	51-60	Female	n	y
SAMP003	Colon - Sigmoid	Colon	51-60	Male	y	y
SAMP004	Colon - Sigmoid	Colon	61-70	Female	y	y
SAMP005	Colon - Sigmoid	Colon	31-40	Male	y	y
SAMP006	Colon - Sigmoid	Colon	51-60	Female	y	y
SAMP007	Colon - Sigmoid	Colon	61-70	Male	y	y
SAMP008	Colon - Sigmoid	Colon	21-30	Male	y	y
SAMP009	Colon - Sigmoid	Colon	61-70	Male	y	y
SAMP010	Colon - Sigmoid	Colon	41-50	Female	y	y
SAMP011	Colon - Sigmoid	Colon	61-70	Female	y	y
SAMP012	Colon - Sigmoid	Colon	61-70	Female	y	y
SAMP013	Colon - Sigmoid	Colon	61-70	Male	y	y
SAMP014	Colon - Sigmoid	Colon	51-60	Male	y	y
SAMP015	Colon - Sigmoid	Colon	41-50	Male	y	y
SAMP016	Colon - Sigmoid	Colon	41-50	Male	y	y
SAMP017	Colon - Sigmoid	Colon	61-70	Male	n	n
SAMP018	Colon - Sigmoid	Colon	61-70	Female	y	y
SAMP019	Colon - Sigmoid	Colon	61-70	Female	y	y
SAMP020	Colon - Sigmoid	Colon	31-40	Female	y	y
SAMP021	Colon - Sigmoid	Colon	51-60	Male	y	y
SAMP022	Colon - Sigmoid	Colon	61-70	Female	y	y
SAMP023	Colon - Sigmoid	Colon	51-60	Female	y	y
SAMP024	Colon - Sigmoid	Colon	61-70	Male	y	y
SAMP025	Colon - Sigmoid	Colon	61-70	Male	n	y
SAMP026	Colon - Sigmoid	Colon	61-70	Male	y	y
SAMP027	Colon - Sigmoid	Colon	51-60	Male	n	y
SAMP028	Colon - Sigmoid	Colon	51-60	Female	y	y
SAMP029	Colon - Sigmoid	Colon	21-30	Female	y	y
SAMP030	Colon - Sigmoid	Colon	41-50	Male	y	y
SAMP031	Colon - Sigmoid	Colon	51-60	Male	y	y
SAMP032	Colon - Sigmoid	Colon	31-40	Male	y	y
SAMP033	Colon - Sigmoid	Colon	61-70	Female	n	y
SAMP034	Colon - Sigmoid	Colon	51-60	Male	y	y
SAMP035	Colon - Sigmoid	Colon	61-70	Male	y	y
SAMP036	Colon - Sigmoid	Colon	61-70	Female	y	y
SAMP037	Colon - Sigmoid	Colon	41-50	Female	n	y
SAMP038	Colon - Sigmoid	Colon	21-30	Female	y	y
SAMP039	Colon - Sigmoid	Colon	61-70	Female	y	y
SAMP040	Colon - Sigmoid	Colon	61-70	Female	n	y
SAMP041	Colon - Sigmoid	Colon	61-70	Female	n	y
SAMP042	Colon - Sigmoid	Colon	31-40	Female	y	y
SAMP043	Colon - Sigmoid	Colon	51-60	Male	y	y
SAMP044	Colon - Sigmoid	Colon	31-40	Female	y	y
SAMP045	Colon - Sigmoid	Colon	61-70	Male	y	y
SAMP046	Colon - Sigmoid	Colon	41-50	Male	y	y
SAMP047	Colon - Sigmoid	Colon	41-50	Male	y	y
SAMP048	Colon - Sigmoid	Colon	41-50	Male	y	y
SAMP049	Colon - Sigmoid	Colon	31-40	Female	y	y
SAMP050	Colon - Sigmoid	Colon	61-70	Female	n	y
SAMP051	Colon - Sigmoid	Colon	51-60	Male	y	y
SAMP052	Colon - Sigmoid	Colon	61-70	Male	y	y
SAMP053	Colon - Sigmoid	Colon	41-50	Male	y	y
SAMP054	Colon - Sigmoid	Colon	51-60	Male	y	y
SAMP055	Colon - Sigmoid	Colon	51-60	Female	y	y
SAMP056	Colon - Sigmoid	Colon	51-60	Male	y	y
SAMP057	Colon - Sigmoid	Colon	51-60	Male	y	y
SAMP058	Colon - Sigmoid	Colon	41-50	Male	y	y
SAMP059	Colon - Sigmoid	Colon	41-50	Female	y	y
SAMP060	Colon - Sigmoid	Colon	61-70	Male	n	n
SAMP061	Colon - Sigmoid	Colon	41-50	Female	y	y
SAMP062	Colon - Sigmoid	Colon	61-70	Male	y	y
SAMP063	Colon - Sigmoid	Colon	31-40	Female	y	y
SAMP064	Colon - Sigmoid	Colon	61-70	Male	y	y
SAMP065	Colon - Sigmoid	Colon	51-60	Male	y	y
SAMP066	Colon - Sigmoid	Colon	41-50	Female	y	y
SAMP067	Colon - Sigmoid	Colon	61-70	Male	n	y
SAMP068	Colon - Sigmoid	Colon	51-60	Male	y	y
SAMP069	Colon - Sigmoid	Colon	51-60	Male	y	y
SAMP070	Colon - Sigmoid	Colon	31-40	Male	y	y
SAMP071	Colon - Sigmoid	Colon	21-30	Male	y	y
SAMP072	Colon - Sigmoid	Colon	41-50	Female	y	y
SAMP073	Colon - Sigmoid	Colon	41-50	Male	n	n
SAMP074	Colon - Sigmoid	Colon	51-60	Female	n	n
SAMP075	Colon - Sigmoid	Colon	31-40	Male	n	n
SAMP076	Colon - Sigmoid	Colon	61-70	Male	n	n
SAMP077	Colon - Sigmoid	Colon	61-70	Female	n	n
SAMP078	Colon - Sigmoid	Colon	61-70	Female	y	y
SAMP079	Colon - Sigmoid	Colon	61-70	Female	n	n
SAMP080	Colon - Sigmoid	Colon	61-70	Male	n	n
SAMP081	Colon - Sigmoid	Colon	61-70	Female	n	n
SAMP082	Colon - Sigmoid	Colon	61-70	Male	n	n
SAMP083	Colon - Sigmoid	Colon	61-70	Male	n	n
SAMP084	Colon - Sigmoid	Colon	31-40	Male	y	y
SAMP085	Colon - Sigmoid	Colon	21-30	Male	y	y
SAMP086	Colon - Sigmoid	Colon	21-30	Male	y	y
SAMP087	Colon - Sigmoid	Colon	51-60	Male	y	y
SAMP088	Colon - Sigmoid	Colon	51-60	Female	y	y
SAMP089	Colon - Sigmoid	Colon	21-30	Male	y	y
SAMP090	Colon - Sigmoid	Colon	61-70	Male	y	y
SAMP091	Colon - Sigmoid	Colon	51-60	Male	y	y
SAMP092	Colon - Sigmoid	Colon	51-60	Male	y	y
SAMP093	Colon - Sigmoid	Colon	51-60	Male	y	y
SAMP094	Colon - Sigmoid	Colon	31-40	Male	y	y
SAMP095	Colon - Sigmoid	Colon	51-60	Female	y	y
SAMP096	Colon - Sigmoid	Colon	51-60	Female	y	y
SAMP097	Colon - Sigmoid	Colon	61-70	Male	y	y
SAMP098	Colon - Sigmoid	Colon	21-30	Female	n	y
SAMP099	Colon - Sigmoid	Colon	41-50	Male	n	n
SAMP100	Colon - Sigmoid	Colon	61-70	Male	y	y
SAMP101	Colon - Sigmoid	Colon	31-40	Female	y	y
SAMP102	Colon - Sigmoid	Colon	31-40	Male	y	y
SAMP103	Colon - Sigmoid	Colon	51-60	Male	y	y
SAMP104	Colon - Sigmoid	Colon	41-50	Male	n	y
SAMP105	Colon - Sigmoid	Colon	21-30	Male	y	y
SAMP106	Colon - Sigmoid	Colon	41-50	Male	n	y
SAMP107	Colon - Sigmoid	Colon	51-60	Male	y	y
SAMP108	Colon - Sigmoid	Colon	51-60	Female	y	y
SAMP109	Colon - Sigmoid	Colon	21-30	Male	y	y
SAMP110	Colon - Sigmoid	Colon	21-30	Male	y	y
SAMP111	Colon - Sigmoid	Colon	41-50	Male	n	y
SAMP112	Colon - Sigmoid	Colon	21-30	Male	y	y
SAMP113	Colon - Sigmoid	Colon	21-30	Female	y	y
SAMP114	Colon - Sigmoid	Colon	51-60	Female	y	y
SAMP115	Colon - Sigmoid	Colon	51-60	Female	y	y
SAMP116	Colon - Sigmoid	Colon	41-50	Male	y	y
SAMP117	Colon - Sigmoid	Colon	41-50	Male	n	y
SAMP118	Colon - Sigmoid	Colon	41-50	Male	n	y
SAMP119	Colon - Sigmoid	Colon	61-70	Female	n	n
SAMP120	Colon - Sigmoid	Colon	31-40	Female	y	y
SAMP121	Colon - Sigmoid	Colon	51-60	Male	y	y
SAMP122	Colon - Sigmoid	Colon	41-50	Female	y	y
SAMP123	Colon - Sigmoid	Colon	51-60	Male	y	y
SAMP124	Colon - Sigmoid	Colon	41-50	Male	n	n
SAMP125	Colon - Sigmoid	Colon	21-30	Male	y	y
SAMP126	Colon - Sigmoid	Colon	51-60	Male	y	y
SAMP127	Colon - Sigmoid	Colon	41-50	Female	y	y
SAMP128	Colon - Sigmoid	Colon	61-70	Female	y	y
SAMP129	Colon - Sigmoid	Colon	51-60	Female	y	y
SAMP130	Colon - Sigmoid	Colon	41-50	Male	y	y
SAMP131	Colon - Sigmoid	Colon	51-60	Female	y	y
SAMP132	Colon - Sigmoid	Colon	21-30	Female	y	y
SAMP133	Colon - Sigmoid	Colon	61-70	Female	y	y
SAMP134	Colon - Sigmoid	Colon	41-50	Male	y	y
SAMP135	Colon - Sigmoid	Colon	61-70	Female	y	y
SAMP136	Colon - Sigmoid	Colon	31-40	Male	y	y
SAMP137	Colon - Sigmoid	Colon	51-60	Male	y	y
SAMP138	Colon - Sigmoid	Colon	51-60	Male	n	y
SAMP139	Colon - Sigmoid	Colon	51-60	Female	y	y
SAMP140	Colon - Sigmoid	Colon	51-60	Male	n	y
SAMP141	Colon - Sigmoid	Colon	31-40	Female	y	y
SAMP142	Colon - Sigmoid	Colon	41-50	Male	y	y
SAMP143	Colon - Sigmoid	Colon	61-70	Female	y	y
SAMP144	Colon - Sigmoid	Colon	21-30	Male	y	y
SAMP145	Heart - Left Ventricle	Heart	61-70	Male	n	y
SAMP146	Heart - Left Ventricle	Heart	51-60	Male	y	y
SAMP147	Heart - Left Ventricle	Heart	61-70	Female	y	y
SAMP148	Heart - Left Ventricle	Heart	61-70	Male	y	y
SAMP149	Heart - Left Ventricle	Heart	51-60	Female	y	y
SAMP150	Heart - Left Ventricle	Heart	31-40	Male	y	y
SAMP151	Heart - Left Ventricle	Heart	21-30	Male	y	y
SAMP152	Heart - Left Ventricle	Heart	61-70	Male	y	y
SAMP153	Heart - Left Ventricle	Heart	61-70	Female	n	y
SAMP154	Heart - Left Ventricle	Heart	31-40	Male	y	y
SAMP155	Heart - Left Ventricle	Heart	51-60	Male	y	y
SAMP156	Heart - Left Ventricle	Heart	61-70	Male	y	y
SAMP157	Heart - Left Ventricle	Heart	61-70	Female	n	y
SAMP158	Heart - Left Ventricle	Heart	41-50	Male	y	y
SAMP159	Heart - Left Ventricle	Heart	61-70	Male	y	y
SAMP160	Heart - Left Ventricle	Heart	61-70	Male	n	y
SAMP161	Heart - Left Ventricle	Heart	61-70	Male	n	n
SAMP162	Heart - Left Ventricle	Heart	51-60	Male	y	y
SAMP163	Heart - Left Ventricle	Heart	61-70	Male	y	y
SAMP164	Heart - Left Ventricle	Heart	61-70	Male	y	y
SAMP165	Heart - Left Ventricle	Heart	41-50	Female	y	y
SAMP166	Heart - Left Ventricle	Heart	31-40	Male	y	y
SAMP167	Heart - Left Ventricle	Heart	61-70	Male	n	n
SAMP168	Heart - Left Ventricle	Heart	51-60	Male	y	y
SAMP169	Heart - Left Ventricle	Heart	61-70	Male	y	y
SAMP170	Heart - Left Ventricle	Heart	41-50	Male	y	y
SAMP171	Heart - Left Ventricle	Heart	61-70	Male	y	y
SAMP172	Heart - Left Ventricle	Heart	51-60	Male	y	y
SAMP173	Heart - Left Ventricle	Heart	61-70	Female	n	y
SAMP174	Heart - Left Ventricle	Heart	31-40	Female	y	y
SAMP175	Heart - Left Ventricle	Heart	51-60	Male	y	y
SAMP176	Heart - Left Ventricle	Heart	41-50	Male	y	y
SAMP177	Heart - Left Ventricle	Heart	51-60	Female	y	y
SAMP178	Heart - Left Ventricle	Heart	21-30	Female	y	y
SAMP179	Heart - Left Ventricle	Heart	61-70	Female	y	y
SAMP180	Heart - Left Ventricle	Heart	51-60	Female	y	y
SAMP181	Heart - Left Ventricle	Heart	61-70	Male	n	y
SAMP182	Heart - Left Ventricle	Heart	41-50	Male	y	y
SAMP183	Heart - Left Ventricle	Heart	61-70	Male	n	y
SAMP184	Heart - Left Ventricle	Heart	61-70	Female	y	y
SAMP185	Heart - Left Ventricle	Heart	61-70	Male	y	y
SAMP186	Heart - Left Ventricle	Heart	51-60	Male	y	y
SAMP187	Heart - Left Ventricle	Heart	51-60	Female	y	y
SAMP188	Heart - Left Ventricle	Heart	41-50	Male	y	y
SAMP189	Heart - Left Ventricle	Heart	51-60	Male	y	y
SAMP190	Heart - Left Ventricle	Heart	61-70	Male	y	y
SAMP191	Heart - Left Ventricle	Heart	61-70	Female	n	y
SAMP192	Heart - Left Ventricle	Heart	61-70	Male	y	y
SAMP193	Heart - Left Ventricle	Heart	61-70	Female	y	y
SAMP194	Heart - Left Ventricle	Heart	61-70	Female	y	y
SAMP195	Heart - Left Ventricle	Heart	61-70	Female	y	y
SAMP196	Heart - Left Ventricle	Heart	61-70	Female	y	y
SAMP197	Heart - Left Ventricle	Heart	51-60	Male	y	y
SAMP198	Heart - Left Ventricle	Heart	51-60	Male	n	y
SAMP199	Heart - Left Ventricle	Heart	21-30	Female	y	y
SAMP200	Heart - Left Ventricle	Heart	41-50	Female	n	y
SAMP201	Heart - Left Ventricle	Heart	51-60	Male	n	y
SAMP202	Heart - Left Ventricle	Heart	41-50	Male	y	y
SAMP203	Heart - Left Ventricle	Heart	51-60	Male	y	y
SAMP204	Heart - Left Ventricle	Heart	61-70	Male	n	n
SAMP205	Heart - Left Ventricle	Heart	61-70	Female	n	n
SAMP206	Heart - Left Ventricle	Heart	51-60	Male	y	y
SAMP207	Heart - Left Ventricle	Heart	61-70	Male	n	n
SAMP208	Heart - Left Ventricle	Heart	61-70	Male	y	y
SAMP209	Heart - Left Ventricle	Heart	51-60	Male	y	y
SAMP210	Heart - Left Ventricle	Heart	51-60	Male	y	y
SAMP211	Heart - Left Ventricle	Heart	51-60	Male	y	y
SAMP212	Heart - Left Ventricle	Heart	51-60	Male	n	n
SAMP213	Heart - Left Ventricle	Heart	61-70	Female	y	y
SAMP214	Heart - Left Ventricle	Heart	61-70	Male	n	n
SAMP215	Heart - Left Ventricle	Heart	61-70	Male	y	y
SAMP216	Heart - Left Ventricle	Heart	61-70	Female	y	y
SAMP217	Heart - Left Ventricle	Heart	41-50	Male	y	y
SAMP218	Heart - Left Ventricle	Heart	31-40	Male	y	y
SAMP219	Heart - Left Ventricle	Heart	21-30	Male	y	y
SAMP220	Heart - Left Ventricle	Heart	61-70	Male	n	n
SAMP221	Heart - Left Ventricle	Heart	51-60	Female	n	n
SAMP222	Heart - Left Ventricle	Heart	51-60	Male	y	y
SAMP223	Heart - Left Ventricle	Heart	51-60	Male	y	y
SAMP224	Heart - Left Ventricle	Heart	51-60	Male	y	y
SAMP225	Heart - Left Ventricle	Heart	61-70	Male	n	n
SAMP226	Heart - Left Ventricle	Heart	61-70	Male	y	y
SAMP227	Heart - Left Ventricle	Heart	41-50	Female	y	y
SAMP228	Heart - Left Ventricle	Heart	21-30	Female	y	y
SAMP229	Heart - Left Ventricle	Heart	41-50	Male	y	y
SAMP230	Heart - Left Ventricle	Heart	21-30	Female	y	y
SAMP231	Heart - Left Ventricle	Heart	21-30	Female	y	y
SAMP232	Heart - Left Ventricle	Heart	51-60	Male	y	y
SAMP233	Heart - Left Ventricle	Heart	31-40	Male	y	y
SAMP234	Heart - Left Ventricle	Heart	51-60	Male	y	y
SAMP235	Heart - Left Ventricle	Heart	21-30	Male	y	y
SAMP236	Heart - Left Ventricle	Heart	61-70	Female	y	y
SAMP237	Heart - Left Ventricle	Heart	51-60	Male	n	y
SAMP238	Heart - Left Ventricle	Heart	41-50	Male	y	y
SAMP239	Heart - Left Ventricle	Heart	61-70	Male	y	y
SAMP240	Heart - Left Ventricle	Heart	51-60	Female	y	y
SAMP241	Heart - Left Ventricle	Heart	51-60	Male	y	y
SAMP242	Heart - Left Ventricle	Heart	51-60	Male	n	n
SAMP243	Heart - Left Ventricle	Heart	61-70	Female	y	y
SAMP244	Heart - Left Ventricle	Heart	41-50	Female	y	y
SAMP245	Heart - Left Ventricle	Heart	51-60	Male	n	n
SAMP246	Heart - Left Ventricle	Heart	21-30	Male	y	y
SAMP247	Heart - Left Ventricle	Heart	61-70	Male	y	y
SAMP248	Heart - Left Ventricle	Heart	31-40	Male	y	y
SAMP249	Heart - Left Ventricle	Heart	51-60	Female	y	y
SAMP250	Heart - Left Ventricle	Heart	51-60	Male	y	y
SAMP251	Heart - Left Ventricle	Heart	21-30	Female	n	n
SAMP252	Heart - Left Ventricle	Heart	41-50	Male	y	y
SAMP253	Heart - Left Ventricle	Heart	41-50	Female	y	y
SAMP254	Heart - Left Ventricle	Heart	21-30	Male	y	y
SAMP255	Heart - Left Ventricle	Heart	41-50	Male	y	y
SAMP256	Heart - Left Ventricle	Heart	51-60	Male	y	y
SAMP257	Heart - Left Ventricle	Heart	41-50	Male	y	y
SAMP258	Heart - Left Ventricle	Heart	41-50	Male	y	y
SAMP259	Heart - Left Ventricle	Heart	51-60	Male	y	y
SAMP260	Heart - Left Ventricle	Heart	41-50	Male	y	y
SAMP261	Heart - Left Ventricle	Heart	41-50	Male	n	y
SAMP262	Heart - Left Ventricle	Heart	21-30	Male	y	y
SAMP263	Heart - Left Ventricle	Heart	51-60	Male	y	y
SAMP264	Heart - Left Ventricle	Heart	21-30	Male	y	y
SAMP265	Heart - Left Ventricle	Heart	61-70	Female	n	n
SAMP266	Heart - Left Ventricle	Heart	51-60	Male	y	y
SAMP267	Heart - Left Ventricle	Heart	61-70	Female	y	y
SAMP268	Heart - Left Ventricle	Heart	61-70	Male	y	y
SAMP269	Heart - Left Ventricle	Heart	41-50	Female	y	y
SAMP270	Heart - Left Ventricle	Heart	51-60	Male	y	y
SAMP271	Heart - Left Ventricle	Heart	51-60	Male	y	y
SAMP272	Heart - Left Ventricle	Heart	41-50	Male	y	y
SAMP273	Heart - Left Ventricle	Heart	51-60	Male	y	y
SAMP274	Heart - Left Ventricle	Heart	51-60	Male	y	y
SAMP275	Heart - Left Ventricle	Heart	51-60	Male	y	y
SAMP276	Heart - Left Ventricle	Heart	51-60	Female	y	y
SAMP277	Heart - Left Ventricle	Heart	41-50	Male	y	y
SAMP278	Heart - Left Ventricle	Heart	61-70	Female	y	y
SAMP279	Heart - Left Ventricle	Heart	41-50	Female	y	y
SAMP280	Heart - Left Ventricle	Heart	41-50	Male	y	y
SAMP281	Heart - Left Ventricle	Heart	31-40	Male	y	y
SAMP282	Heart - Left Ventricle	Heart	21-30	Female	y	y
SAMP283	Heart - Left Ventricle	Heart	51-60	Male	y	y
SAMP284	Heart - Left Ventricle	Heart	61-70	Female	y	y
SAMP285	Heart - Left Ventricle	Heart	41-50	Female	n	n
SAMP286	Heart - Left Ventricle	Heart	41-50	Female	y	y
SAMP287	Liver	Liver	61-70	Male	n	n
SAMP288	Liver	Liver	51-60	Male	y	y
SAMP289	Liver	Liver	61-70	Male	y	y
SAMP290	Liver	Liver	21-30	Male	y	y
SAMP291	Liver	Liver	61-70	Male	y	y
SAMP292	Liver	Liver	51-60	Male	n	y
SAMP293	Liver	Liver	61-70	Female	y	y
SAMP294	Liver	Liver	31-40	Male	y	y
SAMP295	Liver	Liver	31-40	Male	y	y
SAMP296	Liver	Liver	51-60	Female	y	y
SAMP297	Liver	Liver	51-60	Male	y	y
SAMP298	Liver	Liver	51-60	Male	y	y
SAMP299	Liver	Liver	61-70	Male	y	y
SAMP300	Liver	Liver	61-70	Male	y	y
SAMP301	Liver	Liver	61-70	Female	y	y
SAMP302	Liver	Liver	61-70	Male	y	y
SAMP303	Liver	Liver	61-70	Male	y	y
SAMP304	Liver	Liver	61-70	Male	y	y
SAMP305	Liver	Liver	61-70	Male	n	n
SAMP306	Liver	Liver	51-60	Male	y	y
SAMP307	Liver	Liver	41-50	Male	y	y
SAMP308	Liver	Liver	61-70	Male	y	y
SAMP309	Liver	Liver	61-70	Male	n	y
SAMP310	Liver	Liver	41-50	Female	y	y
SAMP311	Liver	Liver	51-60	Male	y	y
SAMP312	Liver	Liver	31-40	Male	y	y
SAMP313	Liver	Liver	61-70	Male	n	n
SAMP314	Liver	Liver	61-70	Female	y	y
SAMP315	Liver	Liver	51-60	Female	n	y
SAMP316	Liver	Liver	41-50	Male	n	y
SAMP317	Liver	Liver	51-60	Male	y	y
SAMP318	Liver	Liver	61-70	Female	y	y
SAMP319	Liver	Liver	61-70	Female	n	y
SAMP320	Liver	Liver	51-60	Female	y	y
SAMP321	Liver	Liver	51-60	Male	y	y
SAMP322	Liver	Liver	41-50	Male	y	y
SAMP323	Liver	Liver	51-60	Male	n	y
SAMP324	Liver	Liver	51-60	Female	y	y
SAMP325	Liver	Liver	61-70	Male	y	y
SAMP326	Liver	Liver	61-70	Male	n	y
SAMP327	Liver	Liver	41-50	Male	y	y
SAMP328	Liver	Liver	61-70	Male	y	y
SAMP329	Liver	Liver	61-70	Female	y	y
SAMP330	Liver	Liver	61-70	Male	n	y
SAMP331	Liver	Liver	61-70	Male	y	y
SAMP332	Liver	Liver	61-70	Male	n	y
SAMP333	Liver	Liver	51-60	Female	n	n
SAMP334	Liver	Liver	31-40	Male	n	y
SAMP335	Liver	Liver	41-50	Female	y	y
SAMP336	Liver	Liver	51-60	Male	y	y
SAMP337	Liver	Liver	51-60	Female	n	y
SAMP338	Liver	Liver	41-50	Male	n	y
SAMP339	Liver	Liver	51-60	Male	y	y
SAMP340	Liver	Liver	61-70	Female	n	y
SAMP341	Liver	Liver	61-70	Female	y	y
SAMP342	Liver	Liver	51-60	Male	n	y
SAMP343	Liver	Liver	21-30	Female	n	y
SAMP344	Liver	Liver	41-50	Male	y	y
SAMP345	Liver	Liver	41-50	Male	y	y
SAMP346	Liver	Liver	61-70	Female	n	y
SAMP347	Liver	Liver	41-50	Male	n	y
SAMP348	Liver	Liver	61-70	Male	n	y
SAMP349	Liver	Liver	41-50	Male	y	y
SAMP350	Liver	Liver	41-50	Male	y	y
SAMP351	Liver	Liver	61-70	Male	n	n
SAMP352	Liver	Liver	61-70	Female	n	n
SAMP353	Liver	Liver	51-60	Male	y	y
SAMP354	Liver	Liver	61-70	Male	n	n
SAMP355	Liver	Liver	51-60	Male	n	y
SAMP356	Liver	Liver	61-70	Male	y	y
SAMP357	Liver	Liver	41-50	Female	y	y
SAMP358	Liver	Liver	31-40	Male	n	y
SAMP359	Liver	Liver	61-70	Female	n	n
SAMP360	Liver	Liver	51-60	Male	n	n
SAMP361	Liver	Liver	61-70	Female	y	y
SAMP362	Liver	Liver	51-60	Male	y	y
SAMP363	Liver	Liver	61-70	Male	y	y
SAMP364	Liver	Liver	61-70	Male	n	n
SAMP365	Liver	Liver	51-60	Male	y	y
SAMP366	Liver	Liver	51-60	Female	y	y
SAMP367	Liver	Liver	51-60	Male	y	y
SAMP368	Liver	Liver	51-60	Male	y	y
SAMP369	Liver	Liver	31-40	Male	y	y
SAMP370	Liver	Liver	51-60	Male	n	y
SAMP371	Liver	Liver	51-60	Female	y	y
SAMP372	Liver	Liver	51-60	Male	n	y
SAMP373	Liver	Liver	41-50	Male	y	y
SAMP374	Liver	Liver	21-30	Female	n	n
SAMP375	Liver	Liver	61-70	Male	y	y
SAMP376	Liver	Liver	51-60	Female	n	y
SAMP377	Liver	Liver	31-40	Male	y	y
SAMP378	Liver	Liver	61-70	Female	y	y
SAMP379	Liver	Liver	41-50	Male	y	y
SAMP380	Liver	Liver	31-40	Female	y	y
SAMP381	Liver	Liver	31-40	Female	y	y
SAMP382	Liver	Liver	61-70	Male	n	y
SAMP383	Liver	Liver	41-50	Male	n	y
SAMP384	Liver	Liver	61-70	Male	y	y
SAMP385	Liver	Liver	41-50	Male	y	y
SAMP386	Liver	Liver	61-70	Male	n	y
SAMP387	Liver	Liver	21-30	Male	y	y
SAMP388	Liver	Liver	61-70	Female	y	y
SAMP389	Liver	Liver	61-70	Male	y	y
SAMP390	Liver	Liver	61-70	Male	y	y
SAMP391	Liver	Liver	61-70	Male	n	n
SAMP392	Liver	Liver	41-50	Female	y	y
SAMP393	Liver	Liver	21-30	Female	y	y
SAMP394	Liver	Liver	41-50	Female	y	y
SAMP395	Liver	Liver	41-50	Female	y	y
SAMP396	Liver	Liver	51-60	Male	y	y
SAMP397	Liver	Liver	31-40	Male	y	y
SAMP398	Liver	Liver	51-60	Male	y	y
SAMP399	Liver	Liver	21-30	Male	y	y
SAMP400	Liver	Liver	51-60	Male	y	y
SAMP401	Liver	Liver	51-60	Male	n	y
SAMP402	Liver	Liver	51-60	Female	y	y
SAMP403	Liver	Liver	61-70	Male	y	y
SAMP404	Liver	Liver	51-60	Male	y	y
SAMP405	Liver	Liver	51-60	Male	y	y
SAMP406	Liver	Liver	51-60	Female	y	y
SAMP407	Liver	Liver	51-60	Female	y	y
SAMP408	Liver	Liver	61-70	Male	y	y
SAMP409	Liver	Liver	41-50	Male	y	y
SAMP410	Liver	Liver	31-40	Male	y	y
SAMP411	Liver	Liver	21-30	Female	n	n
SAMP412	Liver	Liver	41-50	Male	y	y
SAMP413	Liver	Liver	61-70	Male	y	y
SAMP414	Liver	Liver	51-60	Male	y	y
SAMP415	Liver	Liver	51-60	Male	y	y
SAMP416	Liver	Liver	41-50	Female	y	y
SAMP417	Liver	Liver	41-50	Male	y	y
SAMP418	Liver	Liver	41-50	Female	y	y
SAMP419	Liver	Liver	61-70	Female	y	y
SAMP420	Liver	Liver	41-50	Male	y	y
SAMP421	Liver	Liver	41-50	Female	y	y
SAMP422	Liver	Liver	41-50	Male	y	y
SAMP423	Liver	Liver	41-50	Male	y	y
SAMP424	Liver	Liver	51-60	Male	y	y
SAMP425	Liver	Liver	61-70	Female	y	y
SAMP426	Liver	Liver	21-30	Female	y	y
SAMP427	Liver	Liver	51-60	Male	y	y
SAMP428	Liver	Liver	51-60	Female	y	y
SAMP429	Liver	Liver	41-50	Female	n	n
SAMP430	Liver	Liver	41-50	Female	y	y
SAMP431	Lung	Lung	51-60	Male	y	y
SAMP432	Lung	Lung	51-60	Male	y	y
SAMP433	Lung	Lung	51-60	Male	y	y
SAMP434	Lung	Lung	61-70	Male	y	y
SAMP435	Lung	Lung	61-70	Female	y	y
SAMP436	Lung	Lung	31-40	Male	y	y
SAMP437	Lung	Lung	21-30	Male	y	y
SAMP438	Lung	Lung	61-70	Male	y	y
SAMP439	Lung	Lung	51-60	Male	y	y
SAMP440	Lung	Lung	51-60	Male	y	y
SAMP441	Lung	Lung	61-70	Male	y	y
SAMP442	Lung	Lung	51-60	Male	y	y
SAMP443	Lung	Lung	51-60	Male	y	y
SAMP444	Lung	Lung	51-60	Male	y	y
SAMP445	Lung	Lung	41-50	Male	y	y
SAMP446	Lung	Lung	51-60	Male	y	y
SAMP447	Lung	Lung	61-70	Female	y	y
SAMP448	Lung	Lung	41-50	Male	y	y
SAMP449	Lung	Lung	61-70	Male	n	n
SAMP450	Lung	Lung	51-60	Male	y	y
SAMP451	Lung	Lung	41-50	Male	y	y
SAMP452	Lung	Lung	21-30	Female	y	y
SAMP453	Lung	Lung	41-50	Female	y	y
SAMP454	Lung	Lung	61-70	Male	y	y
SAMP455	Lung	Lung	61-70	Male	y	y
SAMP456	Lung	Lung	61-70	Male	y	y
SAMP457	Lung	Lung	51-60	Male	y	y
SAMP458	Lung	Lung	61-70	Female	y	y
SAMP459	Lung	Lung	51-60	Male	y	y
SAMP460	Lung	Lung	61-70	Male	y	y
SAMP461	Lung	Lung	61-70	Male	y	y
SAMP462	Lung	Lung	51-60	Male	y	y
SAMP463	Lung	Lung	51-60	Male	y	y
SAMP464	Lung	Lung	61-70	Female	y	y
SAMP465	Lung	Lung	31-40	Female	y	y
SAMP466	Lung	Lung	61-70	Female	y	y
SAMP467	Lung	Lung	51-60	Male	y	y
SAMP468	Lung	Lung	41-50	Male	y	y
SAMP469	Lung	Lung	21-30	Female	y	y
SAMP470	Lung	Lung	61-70	Female	y	y
SAMP471	Lung	Lung	61-70	Male	y	y
SAMP472	Lung	Lung	61-70	Female	y	y
SAMP473	Lung	Lung	31-40	Male	y	y
SAMP474	Lung	Lung	61-70	Male	y	y
SAMP475	Lung	Lung	61-70	Female	y	y
SAMP476	Lung	Lung	61-70	Female	n	y
SAMP477	Lung	Lung	51-60	Male	y	y
SAMP478	Lung	Lung	21-30	Female	y	y
SAMP479	Lung	Lung	41-50	Female	n	y
SAMP480	Lung	Lung	51-60	Male	y	y
SAMP481	Lung	Lung	61-70	Male	y	y
SAMP482	Lung	Lung	41-50	Male	y	y
SAMP483	Lung	Lung	51-60	Male	y	y
SAMP484	Lung	Lung	61-70	Male	n	n
SAMP485	Lung	Lung	61-70	Female	n	n
SAMP486	Lung	Lung	51-60	Male	y	y
SAMP487	Lung	Lung	61-70	Male	n	n
SAMP488	Lung	Lung	61-70	Female	n	y
SAMP489	Lung	Lung	61-70	Male	y	y
SAMP490	Lung	Lung	61-70	Female	y	y
SAMP491	Lung	Lung	61-70	Female	n	n
SAMP492	Lung	Lung	31-40	Male	y	y
SAMP493	Lung	Lung	61-70	Female	y	y
SAMP494	Lung	Lung	61-70	Male	n	n
SAMP495	Lung	Lung	61-70	Male	y	y
SAMP496	Lung	Lung	41-50	Male	y	y
SAMP497	Lung	Lung	61-70	Male	y	y
SAMP498	Lung	Lung	61-70	Female	y	y
SAMP499	Lung	Lung	51-60	Male	y	y
SAMP500	Lung	Lung	61-70	Male	n	n
SAMP501	Lung	Lung	61-70	Male	y	y
SAMP502	Lung	Lung	41-50	Female	y	y
SAMP503	Lung	Lung	51-60	Female	y	y
SAMP504	Lung	Lung	31-40	Male	y	y
SAMP505	Lung	Lung	21-30	Female	y	y
SAMP506	Lung	Lung	61-70	Male	y	y
SAMP507	Lung	Lung	41-50	Male	y	y
SAMP508	Lung	Lung	41-50	Female	y	y
SAMP509	Lung	Lung	41-50	Male	n	y
SAMP510	Lung	Lung	41-50	Female	y	y
SAMP511	Lung	Lung	51-60	Female	y	y
SAMP512	Lung	Lung	21-30	Female	y	y
SAMP513	Lung	Lung	51-60	Male	y	y
SAMP514	Lung	Lung	51-60	Male	y	y
SAMP515	Lung	Lung	51-60	Male	y	y
SAMP516	Lung	Lung	21-30	Male	y	y
SAMP517	Lung	Lung	51-60	Male	y	y
SAMP518	Lung	Lung	41-50	Male	y	y
SAMP519	Lung	Lung	41-50	Female	y	y
SAMP520	Lung	Lung	61-70	Male	y	y
SAMP521	Lung	Lung	21-30	Female	y	y
SAMP522	Lung	Lung	51-60	Male	y	y
SAMP523	Lung	Lung	51-60	Male	n	n
SAMP524	Lung	Lung	41-50	Female	y	y
SAMP525	Lung	Lung	21-30	Male	n	y
SAMP526	Lung	Lung	61-70	Male	n	y
SAMP527	Lung	Lung	51-60	Male	n	n
SAMP528	Lung	Lung	41-50	Male	y	y
SAMP529	Lung	Lung	61-70	Male	y	y
SAMP530	Lung	Lung	31-40	Female	y	y
SAMP531	Lung	Lung	41-50	Male	y	y
SAMP532	Lung	Lung	41-50	Female	y	y
SAMP533	Lung	Lung	31-40	Male	y	y
SAMP534	Lung	Lung	41-50	Male	y	y
SAMP535	Lung	Lung	51-60	Female	y	y
SAMP536	Lung	Lung	51-60	Male	y	y
SAMP537	Lung	Lung	21-30	Female	n	n
SAMP538	Lung	Lung	41-50	Male	y	y
SAMP539	Lung	Lung	21-30	Male	y	y
SAMP540	Lung	Lung	31-40	Male	y	y
SAMP541	Lung	Lung	41-50	Male	y	y
SAMP542	Lung	Lung	41-50	Male	y	y
SAMP543	Lung	Lung	21-30	Male	y	y
SAMP544	Lung	Lung	51-60	Male	n	y
SAMP545	Lung	Lung	41-50	Female	y	y
SAMP546	Lung	Lung	41-50	Male	y	y
SAMP547	Lung	Lung	41-50	Male	y	y
SAMP548	Lung	Lung	51-60	Male	y	y
SAMP549	Lung	Lung	51-60	Male	y	y
SAMP550	Lung	Lung	21-30	Male	n	y
SAMP551	Lung	Lung	51-60	Male	y	y
SAMP552	Lung	Lung	61-70	Female	n	n
SAMP553	Lung	Lung	61-70	Female	y	y
SAMP554	Lung	Lung	51-60	Male	y	y
SAMP555	Lung	Lung	51-60	Female	y	y
SAMP556	Lung	Lung	31-40	Male	y	y
SAMP557	Lung	Lung	21-30	Male	n	y
SAMP558	Lung	Lung	21-30	Male	y	y
SAMP559	Lung	Lung	51-60	Male	y	y
SAMP560	Lung	Lung	61-70	Male	y	y
SAMP561	Lung	Lung	61-70	Female	y	y
SAMP562	Lung	Lung	51-60	Female	y	y
SAMP563	Lung	Lung	51-60	Male	y	y
SAMP564	Lung	Lung	61-70	Female	y	y
SAMP565	Lung	Lung	51-60	Female	y	y
SAMP566	Lung	Lung	61-70	Female	y	y
SAMP567	Lung	Lung	41-50	Female	y	y
SAMP568	Lung	Lung	41-50	Male	y	y
SAMP569	Lung	Lung	21-30	Female	y	y
SAMP570	Lung	Lung	41-50	Male	y	y
SAMP571	Lung	Lung	51-60	Female	n	y
SAMP572	Lung	Lung	61-70	Female	y	y
SAMP573	Lung	Lung	41-50	Female	n	n
SAMP574	Lung	Lung	61-70	Female	y	y
SAMP575	Thyroid	Thyroid	51-60	Male	y	y
SAMP576	Thyroid	Thyroid	61-70	Male	y	y
SAMP577	Thyroid	Thyroid	51-60	Female	y	y
SAMP578	Thyroid	Thyroid	61-70	Male	y	y
SAMP579	Thyroid	Thyroid	51-60	Male	y	y
SAMP580	Thyroid	Thyroid	51-60	Male	y	y
SAMP581	Thyroid	Thyroid	51-60	Male	y	y
SAMP582	Thyroid	Thyroid	51-60	Male	y	y
SAMP583	Thyroid	Thyroid	61-70	Male	y	y
SAMP584	Thyroid	Thyroid	31-40	Male	y	y
SAMP585	Thyroid	Thyroid	61-70	Male	y	y
SAMP586	Thyroid	Thyroid	61-70	Male	y	y
SAMP587	Thyroid	Thyroid	51-60	Female	y	y
SAMP588	Thyroid	Thyroid	31-40	Male	y	y
SAMP589	Thyroid	Thyroid	51-60	Male	y	y
SAMP590	Thyroid	Thyroid	31-40	Male	y	y
SAMP591	Thyroid	Thyroid	21-30	Male	y	y
SAMP592	Thyroid	Thyroid	21-30	Male	y	y
SAMP593	Thyroid	Thyroid	61-70	Female	y	y
SAMP594	Thyroid	Thyroid	61-70	Male	y	y
SAMP595	Thyroid	Thyroid	41-50	Female	y	y
SAMP596	Thyroid	Thyroid	61-70	Female	y	y
SAMP597	Thyroid	Thyroid	51-60	Male	y	y
SAMP598	Thyroid	Thyroid	51-60	Male	y	y
SAMP599	Thyroid	Thyroid	41-50	Male	y	y
SAMP600	Thyroid	Thyroid	61-70	Male	y	y
SAMP601	Thyroid	Thyroid	61-70	Male	y	y
SAMP602	Thyroid	Thyroid	51-60	Male	y	y
SAMP603	Thyroid	Thyroid	61-70	Female	y	y
SAMP604	Thyroid	Thyroid	51-60	Male	y	y
SAMP605	Thyroid	Thyroid	51-60	Male	y	y
SAMP606	Thyroid	Thyroid	61-70	Male	y	y
SAMP607	Thyroid	Thyroid	61-70	Male	y	y
SAMP608	Thyroid	Thyroid	41-50	Female	y	y
SAMP609	Thyroid	Thyroid	61-70	Male	y	y
SAMP610	Thyroid	Thyroid	61-70	Male	n	n
SAMP611	Thyroid	Thyroid	51-60	Male	y	y
SAMP612	Thyroid	Thyroid	61-70	Male	y	y
SAMP613	Thyroid	Thyroid	61-70	Female	y	y
SAMP614	Thyroid	Thyroid	51-60	Female	y	y
SAMP615	Thyroid	Thyroid	31-40	Male	y	y
SAMP616	Thyroid	Thyroid	61-70	Male	y	y
SAMP617	Thyroid	Thyroid	31-40	Female	y	y
SAMP618	Thyroid	Thyroid	51-60	Male	y	y
SAMP619	Thyroid	Thyroid	21-30	Male	y	y
SAMP620	Thyroid	Thyroid	41-50	Male	y	y
SAMP621	Thyroid	Thyroid	21-30	Female	y	y
SAMP622	Thyroid	Thyroid	51-60	Male	y	y
SAMP623	Thyroid	Thyroid	51-60	Female	y	y
SAMP624	Thyroid	Thyroid	41-50	Male	n	y
SAMP625	Thyroid	Thyroid	61-70	Male	y	y
SAMP626	Thyroid	Thyroid	41-50	Male	y	y
SAMP627	Thyroid	Thyroid	31-40	Male	n	y
SAMP628	Thyroid	Thyroid	51-60	Male	y	y
SAMP629	Thyroid	Thyroid	51-60	Male	n	y
SAMP630	Thyroid	Thyroid	61-70	Male	y	y
SAMP631	Thyroid	Thyroid	41-50	Male	n	y
SAMP632	Thyroid	Thyroid	51-60	Male	y	y
SAMP633	Thyroid	Thyroid	51-60	Male	y	y
SAMP634	Thyroid	Thyroid	61-70	Male	y	y
SAMP635	Thyroid	Thyroid	41-50	Female	y	y
SAMP636	Thyroid	Thyroid	51-60	Female	y	y
SAMP637	Thyroid	Thyroid	61-70	Male	y	y
SAMP638	Thyroid	Thyroid	41-50	Male	n	y
SAMP639	Thyroid	Thyroid	31-40	Male	n	y
SAMP640	Thyroid	Thyroid	21-30	Female	y	y
SAMP641	Thyroid	Thyroid	41-50	Female	y	y
SAMP642	Thyroid	Thyroid	41-50	Male	y	y
SAMP643	Thyroid	Thyroid	41-50	Female	y	y
SAMP644	Thyroid	Thyroid	51-60	Male	y	y
SAMP645	Thyroid	Thyroid	51-60	Male	y	y
SAMP646	Thyroid	Thyroid	51-60	Male	y	y
SAMP647	Thyroid	Thyroid	51-60	Male	n	y
SAMP648	Thyroid	Thyroid	51-60	Male	y	y
SAMP649	Thyroid	Thyroid	51-60	Female	y	y
SAMP650	Thyroid	Thyroid	41-50	Male	y	y
SAMP651	Thyroid	Thyroid	51-60	Male	y	y
SAMP652	Thyroid	Thyroid	21-30	Female	y	y
SAMP653	Thyroid	Thyroid	51-60	Male	y	y
SAMP654	Thyroid	Thyroid	61-70	Female	y	y
SAMP655	Thyroid	Thyroid	51-60	Female	n	y
SAMP656	Thyroid	Thyroid	21-30	Male	n	y
SAMP657	Thyroid	Thyroid	61-70	Male	n	y
SAMP658	Thyroid	Thyroid	41-50	Female	y	y
SAMP659	Thyroid	Thyroid	51-60	Male	n	n
SAMP660	Thyroid	Thyroid	41-50	Male	y	y
SAMP661	Thyroid	Thyroid	21-30	Female	y	y
SAMP662	Thyroid	Thyroid	31-40	Female	y	y
SAMP663	Thyroid	Thyroid	31-40	Male	y	y
SAMP664	Thyroid	Thyroid	31-40	Male	y	y
SAMP665	Thyroid	Thyroid	41-50	Male	y	y
SAMP666	Thyroid	Thyroid	41-50	Male	y	y
SAMP667	Thyroid	Thyroid	51-60	Male	y	y
SAMP668	Thyroid	Thyroid	51-60	Male	y	y
SAMP669	Thyroid	Thyroid	61-70	Male	y	y
SAMP670	Thyroid	Thyroid	51-60	Female	y	y
SAMP671	Thyroid	Thyroid	41-50	Female	y	y
SAMP672	Thyroid	Thyroid	41-50	Female	y	y
SAMP673	Thyroid	Thyroid	21-30	Male	y	y
SAMP674	Thyroid	Thyroid	21-30	Male	y	y
SAMP675	Thyroid	Thyroid	31-40	Male	y	y
SAMP676	Thyroid	Thyroid	41-50	Male	y	y
SAMP677	Thyroid	Thyroid	41-50	Male	y	y
SAMP678	Thyroid	Thyroid	41-50	Male	y	y
SAMP679	Thyroid	Thyroid	51-60	Female	y	y
SAMP680	Thyroid	Thyroid	51-60	Male	y	y
SAMP681	Thyroid	Thyroid	41-50	Female	y	y
SAMP682	Thyroid	Thyroid	51-60	Male	y	y
SAMP683	Thyroid	Thyroid	41-50	Male	y	y
SAMP684	Thyroid	Thyroid	41-50	Male	y	y
SAMP685	Thyroid	Thyroid	31-40	Female	y	y
SAMP686	Thyroid	Thyroid	41-50	Male	y	y
SAMP687	Thyroid	Thyroid	51-60	Male	y	y
SAMP688	Thyroid	Thyroid	41-50	Female	y	y
SAMP689	Thyroid	Thyroid	61-70	Female	y	y
SAMP690	Thyroid	Thyroid	61-70	Male	y	y
SAMP691	Thyroid	Thyroid	31-40	Male	y	y
SAMP692	Thyroid	Thyroid	41-50	Female	y	y
SAMP693	Thyroid	Thyroid	51-60	Male	y	y
SAMP694	Thyroid	Thyroid	51-60	Male	y	y
SAMP695	Thyroid	Thyroid	41-50	Female	y	y
SAMP696	Thyroid	Thyroid	41-50	Male	n	n
SAMP697	Thyroid	Thyroid	21-30	Male	n	y
SAMP698	Thyroid	Thyroid	41-50	Male	y	y
SAMP699	Thyroid	Thyroid	21-30	Male	y	y
SAMP700	Thyroid	Thyroid	51-60	Male	y	y
SAMP701	Thyroid	Thyroid	41-50	Female	y	y
SAMP702	Thyroid	Thyroid	51-60	Male	y	y
SAMP703	Thyroid	Thyroid	61-70	Male	y	y
SAMP704	Thyroid	Thyroid	61-70	Female	y	y
SAMP705	Thyroid	Thyroid	51-60	Female	y	y
SAMP706	Thyroid	Thyroid	41-50	Male	y	y
SAMP707	Thyroid	Thyroid	51-60	Female	y	y
SAMP708	Thyroid	Thyroid	61-70	Female	y	y
SAMP709	Thyroid	Thyroid	41-50	Female	y	y
SAMP710	Thyroid	Thyroid	41-50	Male	y	y
SAMP711	Thyroid	Thyroid	61-70	Female	y	y
SAMP712	Thyroid	Thyroid	31-40	Male	y	y
SAMP713	Thyroid	Thyroid	51-60	Male	y	y
SAMP714	Thyroid	Thyroid	51-60	Male	y	y
SAMP715	Thyroid	Thyroid	61-70	Male	y	y
SAMP716	Thyroid	Thyroid	61-70	Female	y	y
SAMP717	Thyroid	Thyroid	21-30	Male	y	y
SAMP718	Thyroid	Thyroid	41-50	Female	y	y
